# Wastewater testing during the South African 2022-2023 measles outbreak demonstrates the potential of environmental surveillance to support measles elimination

**DOI:** 10.1101/2024.09.01.24312904

**Authors:** Nkosenhle Ndlovu, Kerrigan M. McCarthy, Victor Vusi Mabasa, Chenoa Sankar, Nosihle Msomi, Emmanuel Phalane, Natasha Singh, Sipho Gwala, Fiona Els, Mokgaetji Macheke, Sibonginkosi Maposa, Mukhlid Yousif

## Abstract

**Background:** Surveillance is a key component of the WHO 2030 measles elimination strategy. Wastewater and environmental surveillance (WES) has successfully supported polio surveillance, however, it has not been applied to measles control.

**Aim:** We developed a measles virus (MeV) digital-PCR (dPCR) assay using WHO recommended clinical primer-probes and applied it to retained wastewater samples from national SARS-CoV-2 wastewater sentinel surveillance sites. We compared results with national clinical measles surveillance data.

**Setting:** Wastewater concentrates were collected from 47 SARS-CoV-2 wastewater surveillance sites across South Africa.

**Methods:** We determined the limit of detection using the assay on serial dilutions of MeV positive controls. Subsequently we conducted batch testing on wastewater concentrates retained at -20°C for up to 15 months and compared wastewater results with national laboratory-confirmed measles case data by district and epidemiological week.

**Results:** Our assay identified 43/2149 (2%) samples containing MeV RNA in concentrations ranging from 1.97 – 165.8 genome copies/mL. Amongst 27 week-district instances where at least one MeV positive wastewater sample was detected, no clinical cases were detected in 13 (48%) of these.

**Conclusion:** Despite likely RNA degradation, it was possible to detect MeV in wastewater samples in districts where clinical surveillance failed to identify cases.

**Contribution:** WES has evident potential to strengthen surveillance in support of the measles elimination agenda. With immediate processing and improved wastewater RNA concentration methods, WES sensitivity will likely increase.

**Funding:** This work was funded by BMGF (INV-049271)
