## Supplementary material for "Wastewater testing during the South African 2022-2023 measles outbreak demonstrates the potential of environmental surveillance to support measles elimination": Epidemiological data - week-district pairs

### Sheet: Week-district pairs
EpiWeek	District.Name	Positive_IgM	Negative_IgM	Total.x	Positive_WW	Negative_WW	Total.y
2021-W14	ekurhuleni	0	2	2	0	1	1
2021-W14	johannesburg	0	1	1	0	1	1
2021-W15	ekurhuleni	0	3	3	1	0	1
2021-W15	nelson mandela bay	0	1	1	0	2	2
2021-W20	ekurhuleni	0	1	1	0	1	1
2021-W22	ekurhuleni	0	1	1	0	1	1
2021-W22	tshwane	0	3	3	0	2	2
2021-W33	buffalo city	0	1	1	0	2	2
2021-W33	cape town	0	1	1	0	1	1
2021-W33	ekurhuleni	0	3	3	0	1	1
2021-W33	tshwane	0	1	1	0	2	2
2021-W34	cape town	0	1	1	0	1	1
2021-W34	ekurhuleni	0	1	1	0	2	2
2021-W34	johannesburg	0	2	2	0	1	1
2021-W34	tshwane	0	3	3	0	2	2
2021-W35	johannesburg	0	3	3	0	1	1
2021-W35	tshwane	0	2	2	0	2	2
2021-W36	cape town	0	2	2	0	1	1
2021-W36	ekurhuleni	0	1	1	0	2	2
2021-W36	johannesburg	0	1	1	0	2	2
2021-W36	tshwane	0	1	1	0	2	2
2021-W37	cape town	0	1	1	0	2	2
2021-W37	ethekwini	0	1	1	0	2	2
2021-W37	johannesburg	0	2	2	0	1	1
2021-W37	nelson mandela bay	0	1	1	0	2	2
2021-W37	tshwane	0	1	1	0	2	2
2021-W38	cape town	0	2	2	0	1	1
2021-W38	johannesburg	0	3	3	0	1	1
2021-W38	mangaung	0	1	1	0	2	2
2021-W38	tshwane	0	2	2	0	2	2
2021-W39	buffalo city	0	1	1	0	2	2
2021-W39	cape town	0	4	4	0	1	1
2021-W39	ethekwini	0	1	1	0	2	2
2021-W39	mangaung	0	2	2	0	2	2
2021-W39	tshwane	0	3	3	0	2	2
2021-W40	cape town	0	1	1	0	1	1
2021-W40	ethekwini	0	1	1	0	2	2
2021-W40	johannesburg	1	1	2	0	2	2
2021-W40	mangaung	0	1	1	0	2	2
2021-W40	tshwane	0	1	1	0	2	2
2021-W41	buffalo city	0	1	1	0	2	2
2021-W41	cape town	0	1	1	0	2	2
2021-W41	johannesburg	0	1	1	0	1	1
2021-W41	namakwa	0	1	1	0	1	1
2021-W41	tshwane	0	3	3	0	2	2
2021-W42	ekurhuleni	0	1	1	0	2	2
2021-W42	ethekwini	0	2	2	0	1	1
2021-W42	tshwane	0	2	2	0	1	1
2021-W43	cape town	0	2	2	0	1	1
2021-W43	ekurhuleni	0	3	3	0	2	2
2021-W43	ethekwini	0	2	2	0	2	2
2021-W43	johannesburg	0	1	1	0	1	1
2021-W43	mangaung	0	3	3	0	2	2
2021-W43	tshwane	0	2	2	0	2	2
2021-W44	cape town	0	2	2	0	1	1
2021-W44	ekurhuleni	0	1	1	0	2	2
2021-W44	ethekwini	0	1	1	0	2	2
2021-W44	johannesburg	0	4	4	0	2	2
2021-W44	mangaung	0	1	1	0	2	2
2021-W44	tshwane	0	3	3	0	2	2
2021-W45	cape town	0	3	3	0	2	2
2021-W45	johannesburg	0	1	1	0	1	1
2021-W45	mangaung	0	2	2	0	2	2
2021-W45	tshwane	0	3	3	1	1	2
2021-W46	ekurhuleni	0	1	1	0	2	2
2021-W46	johannesburg	0	4	4	0	1	1
2021-W46	mangaung	1	1	2	0	2	2
2021-W47	cape town	1	1	2	0	1	1
2021-W47	ekurhuleni	0	1	1	0	2	2
2021-W47	ethekwini	0	1	1	0	2	2
2021-W47	johannesburg	0	3	3	0	1	1
2021-W47	mangaung	0	1	1	0	2	2
2021-W48	cape town	0	1	1	0	1	1
2021-W48	ekurhuleni	0	1	1	0	2	2
2021-W48	mangaung	0	1	1	0	2	2
2021-W48	tshwane	0	4	4	0	2	2
2021-W49	ekurhuleni	0	1	1	0	2	2
2021-W49	johannesburg	0	1	1	0	2	2
2021-W49	tshwane	0	2	2	0	2	2
2021-W50	cape town	0	1	1	0	2	2
2021-W50	ethekwini	0	2	2	0	2	2
2021-W50	tshwane	0	1	1	0	2	2
2021-W51	ekurhuleni	0	1	1	0	1	1
2021-W51	johannesburg	0	1	1	0	1	1
2022-W01	ekurhuleni	0	1	1	0	1	1
2022-W01	johannesburg	0	2	2	0	1	1
2022-W02	mangaung	0	1	1	0	2	2
2022-W02	tshwane	0	4	4	0	2	2
2022-W03	ekurhuleni	0	1	1	0	2	2
2022-W03	ethekwini	0	1	1	0	2	2
2022-W03	johannesburg	0	4	4	0	1	1
2022-W03	tshwane	0	2	2	0	2	2
2022-W04	ekurhuleni	0	1	1	1	1	2
2022-W04	ethekwini	0	2	2	0	2	2
2022-W04	tshwane	0	2	2	0	2	2
2022-W05	ekurhuleni	0	1	1	0	2	2
2022-W05	johannesburg	1	2	3	1	1	2
2022-W05	tshwane	0	4	4	0	2	2
2022-W06	cape town	0	4	4	0	2	2
2022-W06	ethekwini	0	2	2	0	2	2
2022-W06	johannesburg	0	5	5	0	1	1
2022-W06	tshwane	0	2	2	0	2	2
2022-W07	ekurhuleni	0	1	1	0	2	2
2022-W07	johannesburg	0	3	3	0	1	1
2022-W07	tshwane	0	3	3	0	2	2
2022-W08	buffalo city	0	2	2	0	2	2
2022-W08	ekurhuleni	0	1	1	0	1	1
2022-W08	tshwane	0	3	3	0	2	2
2022-W09	ekurhuleni	0	3	3	0	2	2
2022-W09	ethekwini	0	2	2	0	2	2
2022-W09	johannesburg	0	4	4	0	2	2
2022-W09	mangaung	0	1	1	0	2	2
2022-W10	buffalo city	0	4	4	0	2	2
2022-W10	ekurhuleni	0	3	3	0	1	1
2022-W10	johannesburg	0	3	3	0	1	1
2022-W10	namakwa	0	1	1	0	1	1
2022-W10	tshwane	0	2	2	0	2	2
2022-W11	johannesburg	0	5	5	0	1	1
2022-W11	tshwane	0	2	2	0	1	1
2022-W12	buffalo city	0	2	2	0	1	1
2022-W12	tshwane	0	1	1	0	1	1
2022-W13	buffalo city	0	1	1	0	2	2
2022-W13	ethekwini	0	1	1	0	2	2
2022-W13	johannesburg	0	2	2	0	1	1
2022-W13	tshwane	0	2	2	0	2	2
2022-W14	buffalo city	0	1	1	0	2	2
2022-W14	ekurhuleni	0	2	2	0	2	2
2022-W14	ethekwini	0	1	1	0	2	2
2022-W14	johannesburg	0	1	1	0	2	2
2022-W14	mangaung	0	1	1	0	2	2
2022-W14	tshwane	0	3	3	0	2	2
2022-W15	cape town	0	1	1	0	2	2
2022-W15	ekurhuleni	0	2	2	0	2	2
2022-W15	johannesburg	0	4	4	0	1	1
2022-W16	buffalo city	1	0	1	0	2	2
2022-W16	ethekwini	0	1	1	0	1	1
2022-W16	johannesburg	0	2	2	0	1	1
2022-W16	mangaung	0	3	3	0	2	2
2022-W16	tshwane	0	8	8	0	2	2
2022-W17	ekurhuleni	0	1	1	0	2	2
2022-W17	johannesburg	0	3	3	0	1	1
2022-W17	mangaung	0	1	1	0	2	2
2022-W17	tshwane	0	2	2	0	2	2
2022-W18	buffalo city	0	1	1	0	2	2
2022-W18	ekurhuleni	1	1	2	0	2	2
2022-W18	johannesburg	0	2	2	0	2	2
2022-W18	mangaung	1	1	2	0	2	2
2022-W18	tshwane	0	2	2	1	1	2
2022-W19	cape town	0	2	2	0	2	2
2022-W19	ekurhuleni	0	1	1	0	2	2
2022-W19	johannesburg	0	4	4	0	1	1
2022-W19	nelson mandela bay	0	1	1	0	2	2
2022-W19	tshwane	2	4	6	0	2	2
2022-W20	ekurhuleni	0	1	1	0	2	2
2022-W20	johannesburg	0	3	3	0	1	1
2022-W20	tshwane	0	4	4	0	2	2
2022-W21	johannesburg	1	2	3	0	1	1
2022-W21	tshwane	1	5	6	0	1	1
2022-W22	ekurhuleni	0	2	2	0	2	2
2022-W22	johannesburg	0	2	2	0	1	1
2022-W22	tshwane	0	3	3	0	2	2
2022-W23	ekurhuleni	0	6	6	0	1	1
2022-W23	johannesburg	1	13	14	0	1	1
2022-W23	tshwane	1	7	8	0	2	2
2022-W24	ekurhuleni	0	4	4	0	2	2
2022-W24	johannesburg	0	6	6	0	1	1
2022-W24	tshwane	0	5	5	0	2	2
2022-W25	johannesburg	1	7	8	0	1	1
2022-W25	tshwane	0	4	4	0	2	2
2022-W26	ekurhuleni	0	1	1	0	1	1
2022-W26	johannesburg	0	3	3	0	1	1
2022-W26	tshwane	0	10	10	0	2	2
2022-W27	ekurhuleni	0	5	5	0	2	2
2022-W27	johannesburg	0	5	5	0	2	2
2022-W27	tshwane	1	3	4	0	2	2
2022-W28	ekurhuleni	1	3	4	0	2	2
2022-W28	tshwane	0	2	2	0	2	2
2022-W29	ekurhuleni	0	1	1	0	2	2
2022-W29	johannesburg	1	3	4	0	1	1
2022-W29	tshwane	0	4	4	0	2	2
2022-W30	ekurhuleni	1	3	4	0	2	2
2022-W30	johannesburg	0	4	4	0	1	1
2022-W30	tshwane	1	7	8	0	2	2
2022-W31	buffalo city	0	3	3	0	2	2
2022-W31	ethekwini	0	1	1	0	1	1
2022-W31	johannesburg	0	2	2	0	1	1
2022-W31	mangaung	0	1	1	0	2	2
2022-W31	tshwane	0	5	5	0	2	2
2022-W32	tshwane	0	4	4	0	1	1
2022-W38	buffalo city	0	1	1	0	1	1
2022-W40	buffalo city	0	1	1	0	2	2
2022-W40	ekurhuleni	1	1	2	0	1	1
2022-W40	johannesburg	0	4	4	0	2	2
2022-W40	mangaung	0	1	1	0	2	2
2022-W40	tshwane	0	8	8	0	2	2
2022-W41	cape town	0	7	7	0	2	2
2022-W41	ekurhuleni	0	3	3	0	1	1
2022-W41	ethekwini	0	1	1	0	1	1
2022-W41	johannesburg	0	3	3	0	1	1
2022-W41	nelson mandela bay	0	2	2	0	2	2
2022-W41	tshwane	0	6	6	0	2	2
2022-W42	ethekwini	0	1	1	0	1	1
2022-W42	johannesburg	0	9	9	0	1	1
2022-W42	tshwane	1	7	8	0	2	2
2022-W43	ekurhuleni	0	2	2	0	2	2
2022-W43	mangaung	0	2	2	0	3	3
2022-W43	tshwane	0	8	8	0	2	2
2022-W44	ekurhuleni	0	3	3	0	2	2
2022-W44	ethekwini	1	0	1	0	1	1
2022-W44	johannesburg	0	6	6	0	2	2
2022-W44	mangaung	0	1	1	0	1	1
2022-W44	tshwane	0	9	9	0	2	2
2022-W45	mangaung	0	2	2	0	2	2
2022-W45	nelson mandela bay	0	1	1	0	1	1
2022-W45	tshwane	0	8	8	0	1	1
2022-W46	cape town	0	8	8	0	2	2
2022-W46	ekurhuleni	1	1	2	0	2	2
2022-W46	ethekwini	1	6	7	0	1	1
2022-W46	mangaung	0	1	1	0	2	2
2022-W46	tshwane	0	8	8	0	2	2
2022-W47	ekurhuleni	1	2	3	0	2	2
2022-W47	ethekwini	0	3	3	0	2	2
2022-W47	mangaung	0	1	1	0	2	2
2022-W47	tshwane	0	3	3	0	2	2
2022-W48	ekurhuleni	1	5	6	0	2	2
2022-W48	ethekwini	0	3	3	0	1	1
2022-W48	johannesburg	0	6	6	0	1	1
2022-W48	mangaung	0	1	1	0	2	2
2022-W48	tshwane	0	3	3	0	2	2
2022-W49	ekurhuleni	0	1	1	0	2	2
2022-W49	ethekwini	2	0	2	0	2	2
2022-W49	johannesburg	1	6	7	0	1	1
2022-W49	mangaung	0	1	1	0	1	1
2022-W49	tshwane	1	5	6	0	2	2
2022-W50	cape town	0	4	4	0	2	2
2022-W50	ekurhuleni	1	1	2	0	2	2
2022-W50	johannesburg	1	2	3	0	1	1
2022-W50	tshwane	1	2	3	0	2	2
2022-W51	ekurhuleni	1	1	2	0	2	2
2022-W51	ethekwini	0	2	2	0	2	2
2022-W51	tshwane	2	5	7	0	2	2
2023-W01	ekurhuleni	1	3	4	0	1	1
2023-W02	cape town	0	7	7	0	2	2
2023-W02	ekurhuleni	1	9	10	1	1	2
2023-W02	johannesburg	1	13	14	0	1	1
2023-W02	tshwane	0	11	11	0	1	1
2023-W03	ekurhuleni	7	26	33	0	1	1
2023-W03	ethekwini	0	8	8	0	2	2
2023-W03	mangaung	0	3	3	0	2	2
2023-W03	tshwane	1	15	16	0	2	2
2023-W04	ekurhuleni	9	14	23	0	2	2
2023-W04	ethekwini	0	6	6	0	2	2
2023-W04	mangaung	0	3	3	0	2	2
2023-W04	tshwane	1	15	16	0	2	2
2023-W05	ekurhuleni	9	7	16	0	2	2
2023-W05	ethekwini	2	2	4	0	2	2
2023-W05	mangaung	0	6	6	0	2	2
2023-W05	tshwane	2	15	17	0	1	1
2023-W06	ekurhuleni	11	8	19	0	2	2
2023-W06	ethekwini	1	7	8	0	2	2
2023-W06	johannesburg	2	11	13	0	1	1
2023-W06	mangaung	0	7	7	0	2	2
2023-W06	tshwane	1	11	12	0	2	2
2023-W07	cape town	1	24	25	0	1	1
2023-W07	ekurhuleni	15	5	20	1	1	2
2023-W07	ethekwini	0	14	14	0	2	2
2023-W07	nelson mandela bay	0	4	4	0	2	2
2023-W07	tshwane	3	11	14	0	1	1
2023-W08	tshwane	1	15	16	0	1	1
2023-W09	tshwane	3	20	23	0	1	1
2023-W10	nelson mandela bay	0	2	2	0	1	1
2023-W10	tshwane	5	14	19	0	2	2
2023-W11	cape town	0	16	16	0	2	2
2023-W11	mangaung	0	1	1	0	1	1
2023-W11	tshwane	1	11	12	0	1	1
2023-W12	ekurhuleni	5	9	14	0	1	1
2023-W12	ethekwini	0	4	4	1	0	1
2023-W12	mangaung	0	2	2	1	1	2
2023-W12	tshwane	2	10	12	0	1	1
2023-W13	ekurhuleni	4	8	12	0	2	2
2023-W13	ethekwini	0	3	3	0	2	2
2023-W13	mangaung	0	1	1	0	2	2
2023-W13	tshwane	1	4	5	0	2	2
2023-W14	ekurhuleni	0	2	2	0	1	1
2023-W14	ethekwini	0	3	3	0	1	1
2023-W14	johannesburg	0	2	2	0	1	1
2023-W14	tshwane	2	5	7	0	3	3
2023-W15	cape town	1	7	8	0	1	1
2023-W15	ekurhuleni	0	1	1	1	0	1
2023-W15	ethekwini	0	2	2	0	1	1
2023-W15	mangaung	0	2	2	0	2	2
2023-W15	tshwane	3	7	10	0	2	2
2023-W16	ekurhuleni	1	4	5	0	2	2
2023-W16	ethekwini	0	4	4	0	2	2
2023-W16	johannesburg	1	1	2	0	3	3
2023-W16	tshwane	1	5	6	0	7	7
2023-W17	ekurhuleni	0	6	6	0	2	2
2023-W17	ethekwini	0	2	2	0	2	2
2023-W17	johannesburg	0	3	3	0	1	1
2023-W17	mangaung	0	2	2	0	2	2
2023-W17	tshwane	0	5	5	0	8	8
2023-W18	ethekwini	0	4	4	0	2	2
2023-W18	johannesburg	0	1	1	0	3	3
2023-W18	mangaung	0	2	2	0	2	2
2023-W18	tshwane	2	5	7	0	8	8
2023-W19	ethekwini	0	4	4	0	1	1
2023-W19	johannesburg	1	5	6	0	11	11
2023-W19	tshwane	0	2	2	0	9	9
2023-W20	ethekwini	0	2	2	0	2	2
2023-W20	mangaung	0	1	1	0	3	3
2023-W20	tshwane	1	5	6	0	19	19
2023-W21	ekurhuleni	0	1	1	0	14	14
2023-W21	johannesburg	0	5	5	0	4	4
2023-W21	tshwane	2	4	6	1	13	14
2023-W22	johannesburg	0	3	3	0	5	5
2023-W22	mangaung	0	1	1	0	2	2
2023-W22	tshwane	1	3	4	3	13	16
2023-W23	ekurhuleni	0	5	5	0	12	12
2023-W23	ethekwini	1	1	2	0	1	1
2023-W23	johannesburg	0	6	6	0	6	6
2023-W23	tshwane	2	3	5	0	15	15
2023-W24	cape town	0	5	5	0	1	1
2023-W24	ekurhuleni	0	1	1	0	13	13
2023-W24	ethekwini	1	0	1	0	2	2
2023-W24	johannesburg	1	1	2	0	7	7
2023-W24	mangaung	0	2	2	0	2	2
2023-W24	tshwane	0	3	3	0	7	7
2023-W25	ekurhuleni	1	0	1	1	10	11
2023-W25	johannesburg	0	3	3	0	6	6
2023-W25	tshwane	0	2	2	0	15	15
2023-W26	ekurhuleni	0	2	2	0	12	12
2023-W26	ethekwini	1	1	2	0	1	1
2023-W26	johannesburg	0	1	1	0	7	7
2023-W26	mangaung	0	1	1	0	2	2
2023-W26	tshwane	4	4	8	0	15	15
2023-W27	johannesburg	1	0	1	0	7	7
2023-W27	mangaung	0	1	1	0	2	2
2023-W27	tshwane	0	4	4	1	14	15
2023-W28	ekurhuleni	0	1	1	0	12	12
2023-W28	johannesburg	0	3	3	0	7	7
2023-W28	mangaung	0	1	1	0	1	1
2023-W28	tshwane	0	1	1	0	15	15
2023-W29	ethekwini	2	1	3	0	2	2
2023-W29	johannesburg	0	4	4	0	5	5
2023-W29	tshwane	0	1	1	0	11	11
2023-W30	ekurhuleni	0	1	1	0	4	4
2023-W30	tshwane	0	4	4	0	4	4
2023-W31	tshwane	0	1	1	0	4	4
2023-W32	ekurhuleni	0	2	2	0	3	3
2023-W32	tshwane	0	4	4	0	4	4
2023-W33	cape town	0	4	4	0	2	2
2023-W33	ekurhuleni	0	1	1	1	5	6
2023-W33	ethekwini	0	2	2	0	1	1
2023-W33	johannesburg	3	4	7	0	5	5
2023-W33	tshwane	1	6	7	1	11	12
2023-W34	buffalo city	0	1	1	0	3	3
2023-W34	ekurhuleni	0	3	3	0	13	13
2023-W34	ethekwini	2	4	6	0	1	1
2023-W34	johannesburg	5	0	5	0	8	8
2023-W34	tshwane	2	5	7	1	13	14
2023-W35	buffalo city	0	3	3	0	2	2
2023-W35	ekurhuleni	0	2	2	0	9	9
2023-W35	ethekwini	0	1	1	0	2	2
2023-W35	johannesburg	3	2	5	0	6	6
2023-W35	tshwane	2	6	8	0	13	13
2023-W36	cape town	0	16	16	0	2	2
2023-W36	ekurhuleni	0	2	2	0	10	10
2023-W36	ethekwini	1	1	2	0	3	3
2023-W36	johannesburg	6	5	11	0	8	8
2023-W36	tshwane	1	2	3	0	13	13
2023-W37	ekurhuleni	0	1	1	1	9	10
2023-W37	johannesburg	1	5	6	0	6	6
2023-W37	nelson mandela bay	0	1	1	0	2	2
2023-W37	tshwane	1	10	11	2	11	13
2023-W38	ekurhuleni	1	3	4	0	11	11
2023-W38	ethekwini	1	1	2	1	1	2
2023-W38	johannesburg	5	7	12	0	5	5
2023-W38	tshwane	3	6	9	0	13	13
2023-W39	johannesburg	5	2	7	0	7	7
2023-W39	tshwane	1	5	6	1	10	11
2023-W40	cape town	0	25	25	0	1	1
2023-W40	ekurhuleni	0	1	1	0	7	7
2023-W40	johannesburg	1	5	6	0	7	7
2023-W40	mangaung	0	1	1	0	2	2
2023-W40	tshwane	3	6	9	0	14	14
2023-W41	buffalo city	0	2	2	0	1	1
2023-W41	ekurhuleni	0	4	4	0	6	6
2023-W41	johannesburg	5	4	9	2	5	7
2023-W41	tshwane	2	3	5	0	9	9
2023-W43	bojanala platinum	0	6	6	0	1	1
2023-W43	cape town	3	78	81	0	2	2
2023-W43	ekurhuleni	0	3	3	0	1	1
2023-W43	ngaka modiri molema	0	5	5	0	2	2
2023-W43	tshwane	2	5	7	1	2	3
2023-W44	ekurhuleni	0	5	5	0	13	13
2023-W44	johannesburg	1	8	9	0	8	8
2023-W44	tshwane	3	4	7	0	13	13
2023-W45	ekurhuleni	0	3	3	0	16	16
2023-W45	johannesburg	0	4	4	0	8	8
2023-W45	tshwane	1	4	5	0	11	11
2023-W46	bojanala platinum	0	7	7	0	1	1
2023-W46	buffalo city	0	2	2	0	3	3
2023-W46	ekurhuleni	0	4	4	0	12	12
2023-W46	ethekwini	1	1	2	0	2	2
2023-W46	johannesburg	2	4	6	0	8	8
2023-W46	mangaung	1	2	3	0	2	2
2023-W46	nelson mandela bay	0	6	6	0	2	2
2023-W46	tshwane	3	16	19	0	13	13
2023-W47	ekurhuleni	0	5	5	0	6	6
2023-W47	johannesburg	2	7	9	0	3	3
2023-W47	tshwane	0	5	5	0	8	8
2023-W48	ekurhuleni	0	4	4	1	5	6
2023-W48	johannesburg	5	8	13	0	2	2
2023-W48	mangaung	0	5	5	1	0	1
2023-W48	tshwane	1	3	4	0	8	8
2023-W49	buffalo city	0	2	2	0	3	3
2023-W49	cape town	2	102	104	0	1	1
2023-W49	ekurhuleni	1	2	3	0	12	12
2023-W49	johannesburg	1	3	4	0	8	8
2023-W49	tshwane	0	4	4	0	14	14
2023-W50	cape town	1	16	17	0	2	2
2023-W50	ethekwini	0	1	1	0	1	1
2023-W50	johannesburg	0	1	1	0	5	5
2024-W01	bojanala platinum	0	1	1	0	1	1
2024-W02	cape town	2	44	46	1	1	2
2024-W02	ehlanzeni	1	1	2	0	1	1
2024-W02	ekurhuleni	0	2	2	0	14	14
2024-W02	johannesburg	0	4	4	0	6	6
2024-W02	tshwane	1	4	5	0	11	11
2024-W03	bojanala platinum	0	1	1	0	2	2
2024-W03	cape town	1	50	51	0	1	1
2024-W03	tshwane	0	3	3	0	15	15
2024-W03	vhembe	0	1	1	0	2	2
2024-W04	cape town	0	27	27	0	2	2
2024-W04	ehlanzeni	0	2	2	0	1	1
2024-W04	ekurhuleni	0	1	1	0	9	9
2024-W04	ethekwini	0	2	2	0	2	2
2024-W04	johannesburg	0	1	1	0	5	5
2024-W04	tshwane	0	2	2	0	7	7
2024-W04	vhembe	0	1	1	0	2	2
2024-W06	bojanala platinum	0	8	8	0	2	2
2024-W06	buffalo city	0	1	1	0	3	3
2024-W06	cape town	0	20	20	0	2	2
2024-W06	ekurhuleni	0	2	2	0	10	10
2024-W06	ethekwini	0	4	4	0	2	2
2024-W06	johannesburg	1	2	3	0	4	4
2024-W06	mangaung	0	2	2	0	2	2
2024-W06	ngaka modiri molema	2	2	4	0	2	2
2024-W06	tshwane	2	7	9	0	14	14
2024-W07	bojanala platinum	0	12	12	0	2	2
2024-W07	buffalo city	0	1	1	0	3	3
2024-W07	cape town	0	25	25	0	2	2
2024-W07	ehlanzeni	0	1	1	0	2	2
2024-W07	ekurhuleni	0	2	2	1	15	16
2024-W07	ethekwini	0	1	1	0	2	2
2024-W07	johannesburg	1	8	9	0	8	8
2024-W07	mangaung	0	2	2	0	2	2
2024-W07	ngaka modiri molema	0	3	3	0	2	2
2024-W07	tshwane	0	9	9	0	14	14
2024-W07	vhembe	0	1	1	0	2	2
2024-W08	bojanala platinum	0	5	5	0	2	2
2024-W08	buffalo city	0	1	1	0	2	2
2024-W08	cape town	0	18	18	0	2	2
2024-W08	ehlanzeni	0	1	1	0	2	2
2024-W08	ekurhuleni	0	7	7	0	16	16
2024-W08	johannesburg	0	3	3	0	7	7
2024-W08	mangaung	0	1	1	0	2	2
2024-W08	ngaka modiri molema	0	3	3	0	2	2
2024-W08	tshwane	0	16	16	0	8	8
2024-W08	vhembe	0	1	1	0	2	2
2024-W09	johannesburg	0	2	2	0	1	1
2024-W09	tshwane	0	5	5	0	8	8
2024-W10	bojanala platinum	0	4	4	0	2	2
2024-W10	buffalo city	0	3	3	0	2	2
2024-W10	cape town	1	22	23	0	2	2
2024-W10	ehlanzeni	0	3	3	0	2	2
2024-W10	ekurhuleni	0	4	4	0	16	16
2024-W10	ethekwini	0	1	1	0	2	2
2024-W10	johannesburg	0	1	1	0	7	7
2024-W10	tshwane	0	4	4	0	8	8
2024-W10	vhembe	0	2	2	0	2	2
